# Marker genes of incident type 1 diabetes in peripheral blood mononuclear cells of children: A machine learning strategy for large-p, small-n scenarios

**DOI:** 10.1101/2022.02.07.22270652

**Authors:** Kushan De Silva, Ryan T. Demmer, Daniel Jönsson, Aya Mousa, Andrew Forbes, Joanne Enticott

## Abstract

**Background and objective:** Type 1 diabetes (TID) is a complex, polygenic disorder, the etiology of which is not fully elucidated. Machine learning (ML) genomics could provide novel insights on disease dynamics while high-dimensionality remains a challenge. This study aimed to identify marker genes of incident T1D in peripheral blood mononuclear cells (PBMC) of children via a ML strategy attuned to high-dimensionality.

**Methods:** Using samples from 105 children (81 with incident T1D and 24 healthy controls), we analyzed microarray transcriptomics via a workflow consisting of three sequential steps: application of dimension reduction strategies on the processed transcriptome; ML on the reduced gene expression matrix; and downstream network analyses to demarcate seed nodes (statistically significant genes) and hub genes. Sixteen dimension-reduction algorithms belonging to three groups (3 tailored; 3 regularizations; 10 classic) were applied. Four ML algorithms (multivariate adaptive regression splines, adaptive boosting, random forests, XGB-DART) were trained on the reduced feature set and internally-validated using repeated, 10-fold cross-validation. Marker genes were determined via variable importance metrics. Seed nodes were identified by the ‘*OmicsNet*’ platform while nodes having above average betweenness, closeness, and degree in the network were demarcated as hub genes.

**Results:** The processed gene expression matrix comprised 13515 genes which was reduced to contain 1003 genes collectively selected by dimension reduction algorithms. All four ML algorithms on this reduced feature set attained perfect and uniform predictive performance on internal validation. On removal of redundancies, variable importance metrics identified 30 marker genes of incident T1D in this cohort, while Early Growth Response 2 (EGR2) was uniformly selected by all four ML algorithms as the most important marker gene. Network analyses classified all 30 marker genes as seed nodes. Additionally, we identified 14 hub genes, 7 of which were found to be marker genes of incident T1D elucidated by ML.

**Conclusions:** We identified marker genes of incident T1D in PBMC of children via a ML analytic strategy attuned to the high dimensional structure of microarrays, with downstream analyses providing high biological plausibility. The demonstrated ML strategy would be useful in analyzing other high-dimensional biomedical data for biomarker discovery.
