## Supplementary material for "Marker genes of incident type 1 diabetes in peripheral blood mononuclear cells of children: A machine learning strategy for large-p, small-n scenarios": S9 Table

### Sheet: S9_Table_Features_Ordered_Compi
Index	Variable
14	AARS
22	ABCA11P
32	ABCB1.....ABCB4
42	ABCC2
45	ABCC5
60	ABCG2
67	ABHD17A
103	AC128677.4.....CH17.132F21.1.....IGKV1OR.1.....IGKV1OR.1.....IGKV1OR10.1.....IGKV1OR10.1.....IGKV1OR2.2
108	ACAD10
116	ACAP1
149	ACPP
156	ACSL3
185	ACTR2
201	ADAM10
227	ADAMTS20
241	ADARB2
248	ADCY2
258	ADD3
267	ADI1
269	ADIPOR1
280	ADORA2B
302	AES
340	AGPS
357	AHR
396	AKAP2.....PALM2.AKAP2
424	AL928768.3.....Ig.alpha.1..alpha.2m.....IGH
431	ALDH1A1
438	ALDH3A1
448	ALDOA
453	ALG11.....UTP14C
472	ALOX5AP
513	ANAPC15
515	ANAPC5
529	ANKEF1
540	ANKRD10.IT1
553	ANKRD46
567	ANP32A.IT1
588	ANXA8.....ANXA8L1
602	AP1S1
605	AP2B1
617	AP5M1
667	APOL6
672	APOOL
677	APRT
683	AQP5
686	AQP8
699	ARF1P1.....ARF1P1
701	ARF4
724	ARHGAP25
731	ARHGAP4
754	ARHGEF4.....LOC101930241
757	ARHGEF6
782	ARL6IP1
784	ARL6IP5
788	ARMC4
833	ASAP3
848	ASF1A
873	ASTE1
878	ASXL2
891	ATF6B
912	ATM
913	ATMIN
935	ATP2A3
945	ATP5B
959	ATP5O
979	ATP6V1G1
982	ATP6V1H
1004	ATXN2L
1035	AZI2
1050	B3GNTL1
1064	BACE1
1084	BAIAP3
1091	BARD1
1095	BATF
1109	BBS9
1112	BC069739
1166	BECN1
1171	BET1
1223	BMPR1B
1225	BMS1
1246	BPY2
1253	BRD2
1268	BRIX1
1274	BSCL2.....HNRNPUL2.BSCL2
1286	BTBD7
1289	BTF3
1294	BTG2
1299	BTN2A1
1300	BTN2A2
1328	C11orf24
1330	C11orf48.....LOC102288414
1332	C11orf57
1348	C14orf132
1359	C16orf58
1368	C17orf62
1385	C19orf73
1391	C1orf106
1396	C1orf123
1408	C1orf61
1427	C21orf59
1430	C22orf24
1439	C2orf42
1448	C3
1449	C3AR1
1479	C6orf15
1484	C6orf62
1494	C8B
1500	C8orf44.SGK3.....SGK3
1506	C9orf16
1519	CA2
1549	CACNA2D2
1557	CACNG3
1561	CACYBP
1562	CAD
1594	CAMK4
1606	CANT1
1607	CANX
1625	CAPZA2
1628	CARD14
1629	CARD8
1631	CARF
1644	CASP1
1652	CASP8
1659	CAST
1669	CBFA2T2
1684	CBX3
1719	CCDC47
1720	CCDC51
1727	CCDC69
1783	CCNF
1786	CCNH
1798	CCPG1.....DYX1C1.CCPG1
1799	CCR1
1802	CCR3
1806	CCR7
1808	CCR9
1811	CCS
1829	CD163
1830	CD164
1832	CD180
1840	CD200
1853	CD300A
1860	CD37
1863	CD3E
1874	CD52
1880	CD6
1883	CD69
1884	CD7
1891	CD81
1893	CD83
1921	CDC42BPA
1927	CDC42SE1
1970	CDK18
1977	CDK4
1991	CDKL3
2007	CDRT1
2021	CEACAM3
2022	CEACAM4
2044	CELP
2054	CENPB
2068	CEP104
2088	CEP76
2091	CEP97
2101	CES2
2105	CETN3
2106	CETP
2147	CHFR
2152	CHIA
2207	CHST3
2212	CHSY1
2228	CIRBP
2230	CISH
2231	CIT.....MIR1178
2238	CKAP2.....IGLJ3.....IGLV3.19.....IGLV3.19
2251	CLASRP
2252	CLC
2261	CLCN3
2336	CLU
2375	CNOT7
2379	CNPY2
2387	CNTLN
2396	COA1
2403	COCH
2422	COL21A1
2459	COPB2
2531	CPNE3
2545	CPT1A
2551	CR2
2570	CRELD2
2590	CRNKL1
2599	CRTAP
2601	CRTC3
2621	CRYL1
2629	CSDE1
2650	CSNK1A1
2651	CSNK1D
2669	CST1
2672	CST4
2680	CSTF2
2698	CTC.425F1.4
2700	CTC1
2706	CTDSP1
2727	CTR9
2743	CTSS
2746	CTSZ
2748	CUBN
2759	CUTA
2764	CWC25
2770	CXCL1
2771	CXCL10
2776	CXCL2
2778	CXCL5
2782	CXCR1
2784	CXCR3
2788	CXorf21
2803	CYB5R1
2815	CYFIP1
2816	CYFIP2
2834	CYP27A1
2854	CYP2W1
2869	CYP4F3
2877	CYTH1
2880	CYTH4
2906	DAZAP2
2928	DCAF7
2942	DCP1A
2949	DCTN1.....SLC4A5
3017	DEF6
3027	DEK
3028	DELEC1
3033	DENND2D
3057	DFNB31
3063	DGCR6.....DGCR6L
3067	DGKA
3072	DGKH
3091	DHRS9
3097	DHX32
3104	DHX8
3113	DIEXF
3118	DIP2A
3134	DKK4
3167	DMTF1
3185	DNAJA2
3214	DNAJC9
3220	DNASE1L3
3222	DNASE2B
3253	DOLK
3285	DPYSL2
3286	DPYSL3
3299	DRG2
3340	DUSP12
3348	DUSP4
3350	DUSP6
3373	DYNLT3
3380	DZANK1
3388	E2F6
3413	ECSIT
3416	EDA2R
3465	EFR3B
3478	EGR1
3479	EGR2
3480	EGR3
3494	EIF1
3495	EIF1AX
3499	EIF2AK2
3517	EIF3H
3519	EIF3J
3523	EIF4A1.....LOC101928634.....SENP3.EIF4A1.....SNORA48.....SNORA67.....SNORD10
3526	EIF4A3
3543	ELAC2
3549	ELF1
3554	ELK1
3557	ELK4
3567	ELOVL2
3647	EPHA1
3655	EPHB3
3660	EPHX3
3663	EPN1
3665	EPN3
3693	ERCC3
3702	ERGIC2
3724	ESD
3736	ESYT1
3746	ETS1
3760	EVL
3773	EXOC7
3800	F13A1
3812	F9
3834	FAIM3
3835	FAM102A
3841	FAM111A
3882	FAM179B
3888	FAM189A1
3898	FAM208A
3906	FAM21C.....LOC101930591
3935	FAM86B1.....FAM86B2.....FAM86C1.....FAM86DP.....FAM86FP
3941	FAM98A
3952	FARP1
3957	FASLG
4028	FCGR3B
4046	FER1L4
4098	FHOD1
4101	FICD
4102	FIG4
4111	FKBP15
4116	FKBP3
4119	FKBP6
4124	FKSG49
4129	FLI1
4145	FLRT1
4150	FLT3LG
4165	FNBP1
4171	FNDC8
4173	FOCAD
4181	FOSB
4221	FPR2
4225	FRAT2
4298	G0S2
4348	GAK
4357	GALNT1
4380	GAR1
4417	GCDH
4437	GCSH.....LOC101060817
4450	GDI2
4458	GEMIN6
4467	GFOD2
4470	GFRA1
4471	GFRA2
4481	GGPS1
4497	GIGYF2
4498	GIMAP1.GIMAP5.....GIMAP5
4499	GIMAP4
4500	GIMAP6
4501	GIN1
4524	GJC2
4560	GLTP
4564	GLUD1
4566	GLUL
4584	GMPS
4587	GNA13
4605	GNB3
4609	GNG11
4631	GOLGA2
4664	GPA33
4705	GPR144
4706	GPR15
4711	GPR17
4729	GPR37.....SEL1L2
4747	GPR97
4760	GPX1
4803	GRK6
4831	GSN
4838	GSTA3
4858	GTF2E1
4867	GTF2H5
4873	GTF3C1
4891	GUCY1A2
4894	GUCY1B3
4900	GULP1
4903	GUSBP3.....GUSBP9
4919	H1F0
4936	HABP4
4965	HAX1
4967	HBB
4971	HBEGF
4976	HBZ
4977	HCAR3
4992	HCP5
5011	HDHD3
5014	HEATR2
5028	HERC1
5034	HERC3.....LOC101929134
5039	HES1
5051	HGD
5066	HIF1A
5078	HIPK2
5085	HIST1H1D
5134	HIVEP2
5141	HKDC1
5148	HLA.DOB
5153	HLA.DQA1.....HLA.DQA2.....LOC100509457
5155	HLA.DQB1
5164	HLA.DRB4
5173	HLTF
5174	HLX
5182	HMGB1
5202	HMGXB3
5203	HMGXB4
5227	HNRNPA3.....HNRNPA3P1
5232	HNRNPD
5247	HOMER2
5250	HOOK2
5256	HOXA2
5275	HOXC5
5299	HPS5
5304	HR
5353	HSPA1A.....HSPA1B
5354	HSPA1A.....HSPA1B.....HSPA1L
5355	HSPA1L
5376	HSPH1
5380	HTN3
5416	IARS2
5434	ID2
5442	IDH3A
5444	IDH3G
5450	IER2
5451	IER3
5495	IFT140
5511	IGF2BP3
5523	IGH.....IGHA1.....IGHA2
5537	IGHA1.....IGHD.....IGHG1.....IGHG3.....IGHM.....IGHV4.31
5538	IGHA1.....IGHG1.....IGHG3.....IGHM.....IGHV4.31
5559	IGKC.....IGKV2.28.....IGKV2.28.....IGKV2D.28.....IGKV2D.28
5564	IGLC1.....IGLJ3.....IGLV2.14.....IGLV.
5565	IGLC1.....IGLV3.10.....IGLV3.10
5566	IGLC1.....IGLV3.25.....IGLV3.25
5568	IGLJ3.....IGLV3.19.....IGLV3.19
5570	IGLL3P
5584	IKBKB
5586	IKBKG
5593	IL10RA
5606	IL16
5614	IL18R1
5618	IL1B
5620	IL1R2
5630	IL21R
5633	IL23A
5636	IL25
5641	IL2RG
5665	ILKAP
5673	IMPAD1
5681	INE1
5686	ING4
5712	INSL6
5723	INTS9
5726	IP6K2
5740	IQCB1
5759	IRF3
5787	ITFG2
5794	ITGA4
5809	ITGB3
5818	ITIH2
5829	ITPKB
5869	KALP.....KALP
5870	KALRN
5875	KANSL2
5892	KBTBD4
5895	KCNA1
5931	KCNJ15
5941	KCNK10
5971	KCTD15
5974	KCTD20
5987	KDM4A
6016	KIAA0125
6025	KIAA0319L
6035	KIAA0556
6050	KIAA1324
6087	KIF3A
6089	KIF3C
6099	KIR2DL1.....KIR2DL2.....KIR2DL3.....KIR2DS1.....KIR2DS2.....KIR2DS4
6104	KIR2DS1
6123	KLF10
6137	KLHDC10
6153	KLHL26
6162	KLHL9
6163	KLK1
6187	KMT2A
6201	KPNB1
6202	KPTN
6210	KRT1
6226	KRT23
6262	KRTAP9.9
6276	LAGE3
6301	LAP3
6311	LARS
6312	LARS2
6325	LCK
6333	LDB1
6336	LDHA
6362	LGALS1
6379	LHCGR
6410	LIMD2
6411	LIME1
6422	LIN7C
6460	LIPC
6487	LMTK2
6493	LOC100129518.....SOD2
6525	LOC100506639.....ZNF131
6530	LOC100507577.....LONP2.....SIAH1
6535	LOC100652930.....NPEPL1.....STX16.NPEPL1
6542	LOC100996696.....PABPC4
6553	LOC101060275.....LOC101929910.....LOC613037.....NPIPA5.....NPIPB11.....NPIPB3.....NPIPB4.....NPIPB5
6560	LOC101060747.....PDPK1
6573	LOC101928061.....SERP1
6595	LOC101929087.....SUMO2.....SUMO3
6639	LOC102725263.....LOC389906
6640	LOC102725271.....NTM
6674	LOC81691
6680	LOX
6693	LPCAT3.....U47924.30
6699	LPIN2
6716	LRIG1
6717	LRIG2
6763	LRRC8D
6769	LRRN3
6796	LTBP3
6818	LY86
6822	LYN
6825	LYPLA1
6851	MAFB
6888	MAK16
6892	MAML1
6912	MAP1LC3B
6918	MAP2K4
6932	MAP3K5
6935	MAP3K7CL
6959	MAPK7
6970	MAPKBP1
6987	MARK3
6989	MARS.....MIR6758
7007	MAX
7008	MAZ
7040	MCF2L.AS1
7043	MCFD2P1.....MCFD2P1
7045	MCL1
7047	MCM2
7048	MCM3
7104	MED9
7110	MEFV
7134	METTL13
7141	METTL3
7144	METTL7A
7149	MFAP1
7157	MFI2
7161	MFSD1
7165	MFSD5
7170	MGAM
7196	MICA.....MICB
7221	MIR1204.....PVT1
7231	MIR3917.....STMN1
7233	MIR4680.....PDCD4
7248	MIR6516.....SCARNA16.....SNHG20
7250	MIR6732.....ZC3H12A
7253	MIR6787.....SLC16A3
7262	MIR6883.....PER1
7277	MKL2
7278	MKLN1
7289	MLEC
7293	MLH3
7307	MLYCD
7310	MMD
7324	MMP23A.....MMP23B
7327	MMP25
7344	MOAP1
7345	MOB1A
7352	MOCS3
7355	MOGS
7360	MORC2
7363	MORF4L1
7373	MPDU1
7403	MRFAP1L1
7415	MRPL18
7421	MRPL24
7427	MRPL39
7437	MRPL57
7439	MRPS10
7443	MRPS14
7455	MRPS31
7488	MSRB1
7496	MSX1
7513	MTCH1
7528	MTHFS.....ST20.MTHFS
7543	MTMR9
7546	MTO1
7556	MTUS1
7559	MTX2
7640	MYLPF
7676	MZB1
7684	N4BP2L2.....U50535
7702	NACA
7719	NAP1L1
7729	NASP
7730	NAT1
7790	NDC80
7798	NDRG1
7802	NDST1
7814	NDUFA5
7823	NDUFAF5
7840	NDUFS4
7855	NEDD9
7862	NEK2
7866	NEK9
7879	NEU3
7893	NFATC2IP
7906	NFKBIA
7907	NFKBIB
7922	NGLY1
7938	NIP7
7943	NIPSNAP1
7950	NKIRAS2
7972	NMD3
7979	NME7
7989	NNAT
7990	NNT
7992	NOC3L
8020	NOTCH2NL
8038	NPC2
8053	NPLOC4
8060	NPR1
8063	NPRL2
8065	NPTN
8071	NPY1R
8080	NR1D2
8083	NR1H4
8094	NR3C1
8103	NRAS
8114	NRIP1
8136	NSUN5P1
8161	NUBP2
8164	NUCB2
8174	NUDT21
8178	NUDT4.....NUDT4P1
8239	OCEL1
8243	OCRL
8260	OLA1
8263	OLFM4
8268	OLIG2
8294	OR12D3.....OR5V1
8303	OR1F2P
8333	OR7E14P
8363	OSGEP
8372	OTC
8389	OXSR1
8409	P4HA1
8414	PAAF1
8433	PAFAH1B3
8437	PAGR1
8470	PAQR4
8473	PARD3
8504	PAX7
8512	PBRM1
8516	PBXIP1
8519	PCBP1
8537	PCDHA5
8571	PCNA
8583	PCSK2
8586	PCSK7
8632	PDGFC
8636	PDGFRL
8637	PDHA1
8655	PDP1
8671	PDZK1IP1
8681	PEG3
8711	PF4
8713	PFAS
8719	PFKFB2
8731	PGAP3
8743	PGM3
8750	PGS1
8758	PHC3
8796	PIAS1
8805	PIEZO1
8831	PIK3CG
8855	PIR
8860	PITPNM3
8902	PLA2G7
8904	PLAA
8934	PLEKHA1
8993	PMFBP1
9022	PNOC
9023	PNP
9040	POLA1
9052	POLE3
9071	POLR2H
9079	POLR3B
9081	POLR3D
9084	POLR3K
9091	POMC
9092	POMGNT1
9142	PPBP
9178	PPME1
9184	PPP1R11
9191	PPP1R15A
9200	PPP1R3C
9219	PPP2R5E
9233	PPRC1
9278	PRG3
9292	PRKACB
9296	PRKAR1A
9300	PRKAR2B
9310	PRKCSH
9314	PRKD3
9315	PRKDC
9317	PRKG2
9357	PRPF3
9398	PRSS21
9426	PSG5
9449	PSMC2
9464	PSMD5
9482	PSTPIP2
9494	PTEN
9507	PTGES3
9513	PTGS2
9528	PTP4A2
9529	PTP4A3
9535	PTPN12
9541	PTPN21
9546	PTPN7
9551	PTPRCAP
9552	PTPRD
9553	PTPRE
9570	PTS
9587	PVRIG
9613	QKI
9622	QTRTD1
9628	RAB11A
9635	RAB14
9653	RAB32
9675	RAB6B
9688	RABGGTB
9690	RABIF
9724	RALBP1
9731	RALY
9747	RAP1B
9760	RAPGEF6
9782	RASL11B
9790	RAVER2
9794	RBBP4
9820	RBM23
9832	RBM4B
9836	RBM8A
9861	RCN1
9879	REEP5
9894	RER1
9928	RGCC
9973	RHOH
9975	RHOT1
10005	RMI1
10007	RMND5A
10011	RNASE2
10015	RNASEH1
10016	RNASEH2A
10018	RNASEL
10025	RNF11
10029	RNF115
10032	RNF122
10057	RNF219
10060	RNF25
10062	RNF34
10063	RNF38
10065	RNF4
10088	ROBO3
10133	RP11.457I16.2
10145	RP11.680F8.4
10148	RP11.769O8.3
10156	RP3.336K20__B.2
10176	RP5.1184F4.5
10182	RPA2
10187	RPAP2
10230	RPL27A.....SNORA45A
10241	RPL35P8.....RPL35P8
10242	RPL36
10265	RPN1
10271	RPP38
10272	RPP40
10288	RPS17P5.....RPS17P5
10291	RPS2.....SNORA64
10301	RPS29
10330	RRAGA
10334	RRAS
10360	RSL1D1
10392	RWDD1
10414	S100A4
10426	S1PR4
10477	SCAF4
10507	SCIN
10531	SCP2
10543	SCYL3
10561	SDPR
10564	SEBOX.....VTN
10567	SEC14L1
10568	SEC14L1P1
10585	SEC61A1
10596	SEL1L3
10598	SELENBP1
10630	SEPHS1
10651	SERINC5
10664	SERPINB2
10677	SERPINF1
10687	SET.....SETP4.....SETSIP
10700	SETX
10733	SGK1
10739	SGSM2
10743	SH2B2
10770	SHB
10787	SHQ1
10794	SIGIRR
10801	SIGLEC9
10803	SIK1
10825	SIT1
10833	SKAP1
10836	SKIL
10840	SKP2
10841	SLA
10852	SLC12A2
10880	SLC17A5
10920	SLC25A12
10922	SLC25A14
10925	SLC25A17
10926	SLC25A20
10945	SLC25A6
10963	SLC2A11
10986	SLC35A3
11021	SLC43A1
11037	SLC4A8
11059	SLC6A3
11066	SLC7A1
11083	SLC9A3R2
11089	SLCO1B1
11104	SLITRK5
11109	SLPI
11113	SMAD1
11149	SMG6
11164	SMPD3
11182	SNAP23
11202	SNN
11228	SNTG1
11236	SNX15
11247	SNX6
11286	SOX4
11304	SPAG4
11310	SPAM1
11314	SPARC
11355	SPINK5
11361	SPOCK1
11382	SPTA1
11389	SPTLC1
11420	SRPK1
11435	SRSF3
11439	SRSF7
11445	SSB
11446	SSBP1
11447	SSBP2
11451	SSH3
11454	SSR1
11493	ST8SIA4
11551	STOM
11578	STX8
11586	SUB1
11605	SUMO3
11609	SUOX
11625	SUZ12
11632	SWAP70
11640	SYMPK
11643	SYN3
11659	SYNRG
11688	TACSTD2
11704	TAF5
11705	TAF5L
11732	TARS
11754	TBC1D17
11767	TBC1D9
11780	TBL1XR1
11808	TCEB3
11828	TCN1
11844	TCTN3
11870	TENM4
11882	TEX10
11910	TFEC
11920	TFRC
11923	TGFA
11936	TGM2
11942	TH
11945	THAP10
11948	THAP4
11952	THBD
11967	THOC7
11991	TIMM17A
12032	TLR4
12034	TLR6
12035	TLR7
12057	TMBIM6
12059	TMC6
12067	TMED10
12068	TMED2
12087	TMEM132A
12108	TMEM183A.....TMEM183B
12111	TMEM185B
12124	TMEM222
12149	TMEM43
12154	TMEM50B
12162	TMEM70
12177	TMPRSS11D
12190	TMX1
12191	TMX2
12195	TNFAIP1
12197	TNFAIP3
12201	TNFRSF10C
12208	TNFRSF17
12221	TNFSF14
12257	TOB1
12264	TOMM20
12279	TOR1AIP1
12286	TOX4
12341	TRAF3
12346	TRAF5
12353	TRAM2
12363	TRAPPC3
12372	TRDMT1
12376	TREM1
12381	TRHR
12383	TRIB1
12387	TRIM10
12398	TRIM25
12401	TRIM28
12415	TRIM5
12437	TRMT1L
12445	TRNAU1AP
12459	TRPM2
12511	TSPYL4
12521	TSTA3
12551	TTLL4
12556	TTPAL
12565	TUBA1B
12572	TUBB
12585	TUBD1
12597	TULP3
12610	TXLNG
12613	TXN2
12626	TYR
12656	UBE2D3
12668	UBE2M
12689	UBN1
12707	UCHL3
12755	UNKL
12761	UPK1A
12765	UPK3B
12772	UQCRC2
12794	USP14
12800	USP21
12828	UTF1
12834	UTP6
12871	VDAC2
12921	VPS51
12939	VWA5A
12954	WBP1L
12958	WBSCR16
12962	WDR1
12964	WDR12
12970	WDR3
12971	WDR37
12977	WDR45B
12985	WDR6
12991	WDR73
12994	WDR77
12999	WDR96
13015	WISP1
13022	WNT10B
13026	WNT2B
13077	XRCC4
13078	XRCC5
13086	YARS
13107	YPEL5
13111	YTHDF1
13118	YWHAZ
13122	ZAP70
13151	ZBTB6
13152	ZBTB7A
13196	ZFP2
13197	ZFP30
13200	ZFP36L2
13212	ZFYVE21
13213	ZFYVE26
13216	ZGPAT
13238	ZMYM5
13248	ZNF117
13255	ZNF136
13263	ZNF148
13279	ZNF20.....ZNF625.ZNF20
13280	ZNF200
13282	ZNF204P
13287	ZNF211
13297	ZNF223
13301	ZNF227
13302	ZNF23
13310	ZNF248
13320	ZNF267
13347	ZNF337
13352	ZNF35
13353	ZNF350
13362	ZNF394
13387	ZNF473
13397	ZNF516
13407	ZNF552
13409	ZNF557
13423	ZNF609
13434	ZNF654
13447	ZNF696
13457	ZNF747
13463	ZNF764
13474	ZNF81
13500	ZSCAN26
13502	ZSCAN32
