## Supplementary material for "Marker genes of incident type 1 diabetes in peripheral blood mononuclear cells of children: A machine learning strategy for large-p, small-n scenarios": S11 Table

### Sheet: S11_Table_Important_Genes_Compi
Symbol
ACAD10
CHFR
CNTLN
CR2
CRYL1
CSDE1
CTDSP1
EGR2
EXOC7
FRAT2
GAR1
GNG11
IL1B
KBTBD4
LOX
LPIN2
MICA
MICB
MLEC
MRPS10
NR1D2
PNP
POMC
PTP4A2
RAP1B
RNF4
SLC35A3
SUMO3
UCHL3
ZNF473
