## Supplementary material for "Marker genes of incident type 1 diabetes in peripheral blood mononuclear cells of children: A machine learning strategy for large-p, small-n scenarios": S12 Table

### Sheet: Network_Modules
Id	Label	Module
4163	MCC	1
7189	TRAF6	1
7316	UBC	1
1994	ELAVL1	1
51084	CRYL1	1
6774	STAT3	1
80724	ACAD10	1
54875	CNTLN	1
9761	MLEC	1
4277	MICB	1
6667	SP1	1
672	BRCA1	1
368	ABCC6	1
351	APP	1
6217	RPS16	1
9641	IKBKE	1
55596	ZCCHC8	1
2791	GNG11	2
59345	GNB4	2
2784	GNB3	2
2782	GNB1	2
11244	ZHX1	2
51421	AMOTL2	2
4015	LOX	3
2200	FBN1	3
10516	FBLN5	3
9657	IQCB1	3
30008	EFEMP2	3
2006	ELN	3
3024	HIST1H1A	3
8349	HIST2H2BE	3
79947	DHDDS	3
10987	COPS5	4
8452	CUL3	4
55709	KBTBD4	4
3320	HSP90AA1	4
3326	HSP90AB1	4
3172	HNF4A	4
4356	MPP3	4
6749	SSRP1	5
3146	HMGB1	5
3394	IRF8	5
3662	IRF4	5
6688	SPI1	5
5971	RELB	5
7850	IL1R2	5
5970	RELA	5
147166	TRIM16L	5
3556	IL1RAP	5
23542	MAPK8IP2	5
7334	UBE2N	5
9611	NCOR1	5
5966	REL	5
7369	UMOD	5
338322	NLRP10	5
171392	ZNF675	5
3554	IL1R1	5
4790	NFKB1	5
3553	IL1B	5
1958	EGR1	5
1051	CEBPB	5
250	ALPP	5
3725	JUN	5
6908	TBP	5
834	CASP1	5
6772	STAT1	5
199713	NLRP7	5
5908	RAP1B	6
5062	PAK2	6
889	KRIT1	6
9094	UNC119	6
211	ALAS1	6
4343	MOV10	6
7841	MOGS	6
2335	FN1	6
5162	PDHB	6
7412	VCAM1	6
3608	ILF2	6
5315	PKM	6
2	A2M	6
5863	RGL2	6
23564	DDAH2	6
1114	CHGB	6
5997	RGS2	6
5909	RAP1GAP	6
7088	TLE1	6
5900	RALGDS	6
10574	CCT7	6
51150	SDF4	6
64750	SMURF2	6
11124	FAF1	6
51380	CSAD	6
55743	CHFR	7
23411	SIRT1	7
7324	UBE2E1	7
4035	LRP1	7
6602	SMARCD1	7
7178	TPT1	7
6597	SMARCA4	7
22933	SIRT2	7
7874	USP7	7
6596	HLTF	7
4085	MAD2L1	7
6598	SMARCB1	7
5347	PLK1	7
9759	HDAC4	7
51564	HDAC7	7
55284	UBE2W	7
7325	UBE2E2	7
142	PARP1	7
3682	ITGAE	7
7322	UBE2D2	7
23476	BRD4	7
51619	UBE2D4	7
9734	HDAC9	7
6790	AURKA	7
9025	RNF8	7
22911	WDR47	7
1937	EEF1G	7
9781	RNF144A	7
7321	UBE2D1	7
7323	UBE2D3	7
3065	HDAC1	7
3835	KIF22	7
8338	HIST2H2AC	7
255488	RNF144B	7
378108	TRIM74	7
9666	DZIP3	7
9921	RNF10	7
196403	DTX3	7
10477	UBE2E3	7
54941	RNF125	7
6045	RNF2	7
55658	RNF126	7
51533	PHF7	7
114088	TRIM9	7
64844	2021-03-07	7
51529	ANAPC11	7
9616	RNF7	7
2550	GABBR1	7
23624	CBLC	7
23087	TRIM35	7
9768	KIAA0101	8
54433	GAR1	8
6607	SMN1	8
50628	GEMIN4	8
1736	DKC1	8
8487	GEMIN2	8
55832	CAND1	8
26576	SRPK3	8
6191	RPS4X	8
6638	SNRPN	8
9100	USP10	8
10713	USP39	8
55651	NHP2	8
11218	DDX20	8
6612	SUMO3	9
7157	TP53	9
8856	NR1I2	9
7376	NR1H2	9
1080	CFTR	9
26168	SENP3	9
5728	PTEN	9
53335	BCL11A	9
29843	SENP1	9
7337	UBE3A	9
10664	CTCF	9
1382	CRABP2	9
6304	SATB1	9
8428	STK24	9
3190	HNRNPK	9
7276	TTR	9
10589	DRAP1	9
3609	ILF3	9
406	ARNTL	9
4097	MAFG	9
7756	ZNF207	9
8997	KALRN	9
5201	PFDN1	9
8554	PIAS1	9
9134	CCNE2	9
2353	FOS	9
3861	KRT14	9
7083	TK1	9
3875	KRT18	9
3856	KRT8	9
2821	GPI	9
4869	NPM1	9
3945	LDHB	9
203068	TUBB	9
7431	VIM	9
3880	KRT19	9
3015	H2AFZ	9
7067	THRA	9
7150	TOP1	9
87	ACTN1	9
3852	KRT5	9
7562	ZNF708	9
467	ATF3	9
310	ANXA7	9
2091	FBL	9
7317	UBA1	9
3741	KCNA5	9
6421	SFPQ	9
6672	SP100	9
7528	YY1	9
4792	NFKBIA	9
5725	PTBP1	9
5933	RBL1	9
6470	SHMT1	9
88	ACTN2	9
2521	FUS	9
55553	SOX6	9
1026	CDKN1A	9
5905	RANGAP1	9
6157	RPL27A	9
5903	RANBP2	9
2957	GTF2A1	9
7690	ZNF131	9
641	BLM	9
859	CAV3	9
5901	RAN	9
6132	RPL8	9
70	ACTC1	9
3297	HSF1	9
6900	CNTN2	9
100507436	MICA	9
6142	RPL18A	9
7644	ZNF91	9
1746	DLX2	9
10036	CHAF1A	9
7159	TP53BP2	9
9667	SAFB2	9
10714	POLD3	9
4841	NONO	9
6294	SAFB	9
10262	SF3B4	9
8175	SF3A2	9
7700	ZNF141	9
6606	SMN1	9
7867	MAPKAPK3	9
392509	ARL13A	9
56254	RNF20	9
10208	USPL1	9
55729	ATF7IP	9
54778	RNF111	9
7846	TUBA1A	9
57532	NUFIP2	9
11325	DDX42	9
10523	CHERP	9
51588	PIAS4	9
170959	ZNF431	9
55576	STAB2	9
30011	SH3KBP1	9
9212	AURKB	9
5514	PPP1R10	9
28996	HIPK2	9
59343	SENP2	9
7767	ZNF224	9
10055	SAE1	9
10054	UBA2	9
29761	USP25	9
23186	RCOR1	9
5036	PA2G4	9
6047	RNF4	11
7329	UBE2I	11
10155	TRIM28	11
6613	SUMO2	11
6996	TDG	11
7341	SUMO1	11
6733	SRPK2	11
10293	TRAIP	11
23598	PATZ1	11
5371	PML	11
9246	UBE2L6	11
9092	SART1	11
2099	ESR1	11
5241	PGR	11
367	AR	11
6498	SKIL	11
6117	RPA1	11
328	APEX1	11
3093	UBE2K	11
7328	UBE2H	11
9656	MDC1	11
4780	NFE2L2	11
55293	UEVLD	11
84901	NFATC2IP	11
29089	UBE2T	11
6942	TCF20	11
7227	TRPS1	11
8517	IKBKG	11
51547	SIRT7	12
3676	ITGA4	12
133686	NADKD1	12
4723	NDUFV1	12
51726	DNAJB11	12
51119	SBDS	12
2026	ENO2	12
2739	GLO1	12
10537	UBD	12
1017	CDK2	12
51400	PPME1	12
4860	PNP	12
333	APLP1	12
3106	HLA-B	12
2035	EPB41	12
8833	GMPS	12
5861	RAB1A	12
4507	MTAP	12
5711	PSMD5	12
80775	TMEM177	12
84060	RBM48	12
55791	LRIF1	12
55183	RIF1	12
60492	CCDC90B	12
51377	UCHL5	12
29968	PSAT1	12
7347	UCHL3	13
5087	PBX1	13
7335	UBE2V1	13
6632	SNRPD1	13
84993	UBL7	13
10980	COPS6	13
26043	UBXN7	13
27005	USP21	13
4738	NEDD8	13
197131	UBR1	13
10768	AHCYL1	13
6817	SULT1A1	13
57646	USP28	13
10277	UBE4B	13
7247	TSN	13
5110	PCMT1	13
7319	UBE2A	13
84675	TRIM55	13
221294	NT5DC1	13
7265	TTC1	13
283237	TTC9C	13
9736	USP34	13
57159	TRIM54	13
64219	PJA1	13
10534	SSSCA1	13
84676	TRIM63	13
9958	USP15	13
84196	USP48	13
7314	UBB	13
55236	UBA6	13
7332	UBE2L3	13
8078	USP5	13
29979	UBQLN1	13
51042	ZNF593	13
9406	ZRANB2	13
5987	TRIM27	13
5320	PLA2G2A	13
10413	YAP1	13
1434	CSE1L	13
6233	RPS27A	13
331	XIAP	13
56970	ATXN7L3	13
4086	SMAD1	13
7791	ZYX	13
27338	UBE2S	13
9296	ATP6V1F	13
91694	LONRF1	13
8239	USP9X	13
84936	ZFYVE19	13
85451	UNK	13
81570	CLPB	13
26276	VPS33B	13
57645	POGK	13
10868	USP20	13
23265	EXOC7	14
583	BBS2	14
55212	BBS7	14
27339	PRPF19	14
90410	IFT20	14
23433	RHOQ	14
585	BBS4	14
55770	EXOC2	14
84062	DTNBP1	14
64400	AKTIP	14
2904	GRIN2B	14
10640	EXOC5	14
79036	KXD1	14
79882	ZC3H14	14
11007	CCDC85B	14
582	BBS1	14
60412	EXOC4	14
83878	USHBP1	14
9146	HGS	14
3799	KIF5B	14
84816	RTN4IP1	14
1741	DLG3	14
988	CDC5L	14
27185	DISC1	14
10564	ARFGEF2	14
7812	CSDE1	15
2547	XRCC6	15
5139	PDE3A	15
9632	SEC24C	15
5564	PRKAB1	15
10605	PAIP1	15
4690	NCK1	15
5295	PIK3R1	15
7520	XRCC5	15
8793	TNFRSF10D	15
1874	E2F4	15
526	ATP6V1B2	15
3703	STT3A	15
65125	WNK1	15
6829	SUPT5H	15
5352	PLOD2	15
2688	GH1	15
3728	JUP	15
8454	CUL1	15
23193	GANAB	15
7360	UGP2	15
114990	VASN	15
55621	TRMT1	15
29925	GMPPB	15
1959	EGR2	16
4772	NFATC1	16
51003	MED31	16
5243	ABCB1	16
90861	HN1L	16
669	BPGM	16
29890	RBM15B	16
4665	NAB2	16
54	ACP5	16
1960	EGR3	16
57494	RIMKLB	16
3175	ONECUT1	16
2705	GJB1	16
2002	ELK1	16
11060	WWP2	16
4720	NDUFS2	16
6722	SRF	16
3054	HCFC1	16
285855	RPL7L1	16
1840	DTX1	16
10011	SRA1	16
8073	PTP4A2	17
25816	TNFAIP8	17
7803	PTP4A1	17
26504	CNNM4	17
26505	CNNM3	17
7392	USF2	17
4292	MLH1	17
2048	EPHB2	17
2339	FNTA	17
4609	MYC	17
2342	FNTB	17
5876	RABGGTB	17
55173	MRPS10	18
64928	MRPL14	18
6133	RPL9	18
708	C1QBP	18
64969	MRPS5	18
6150	MRPL23	18
6390	SDHB	18
3396	ICT1	18
7284	TUFM	18
63931	MRPS14	18
23612	PHLDA3	18
1380	CR2	19
3447	IFNA1	19
975	CD81	19
8519	IFITM1	19
718	C3	19
930	CD19	19
309	ANXA6	19
3516	RBPJ	19
2208	FCER2	19
1378	CR1	19
9975	NR1D2	20
8553	BHLHE40	20
23309	SIN3B	20
1459	CSNK2A2	20
6878	TAF6	20
6097	RORC	20
2959	GTF2B	20
10524	KAT5	20
6880	TAF9	20
25888	ZNF473	22
134353	LSM11	22
90933	TRIM41	22
7884	SLBP	22
7753	ZNF202	22
84967	LSM10	22
4160	MC4R	23
4161	MC5R	23
5443	POMC	23
7448	VTN	23
4159	MC3R	23
4157	MC1R	23

### Sheet: NODES
Id	Label	Types
7812	CSDE1	Seed
6612	SUMO3	Seed
7347	UCHL3	Seed
9975	NR1D2	Seed
6047	RNF4	Seed
23265	EXOC7	Seed
55743	CHFR	Seed
5908	RAP1B	Seed
55173	MRPS10	Seed
1959	EGR2	Seed
2932	GSK3B	Protein
2547	XRCC6	Protein
10987	COPS5	Protein
5139	PDE3A	Protein
9632	SEC24C	Protein
7329	UBE2I	Protein
5564	PRKAB1	Protein
10605	PAIP1	Protein
6749	SSRP1	Protein
4690	NCK1	Protein
5295	PIK3R1	Protein
4163	MCC	Protein
8452	CUL3	Protein
7520	XRCC5	Protein
7189	TRAF6	Protein
8793	TNFRSF10D	Protein
51547	SIRT7	Protein
1874	E2F4	Protein
526	ATP6V1B2	Protein
5062	PAK2	Protein
3703	STT3A	Protein
9768	KIAA0101	Protein
65125	WNK1	Protein
7316	UBC	Protein
1994	ELAVL1	Protein
25888	ZNF473	Seed
51084	CRYL1	Seed
4015	LOX	Seed
3676	ITGA4	Protein
133686	NADKD1	Protein
4723	NDUFV1	Protein
51726	DNAJB11	Protein
51119	SBDS	Protein
2026	ENO2	Protein
2739	GLO1	Protein
10537	UBD	Protein
1017	CDK2	Protein
51400	PPME1	Protein
4160	MC4R	Protein
4161	MC5R	Protein
3146	HMGB1	Protein
3394	IRF8	Protein
3662	IRF4	Protein
6688	SPI1	Protein
5971	RELB	Protein
6774	STAT3	Protein
7850	IL1R2	Protein
5970	RELA	Protein
147166	TRIM16L	Protein
3556	IL1RAP	Protein
23542	MAPK8IP2	Protein
7334	UBE2N	Protein
9611	NCOR1	Protein
5966	REL	Protein
7369	UMOD	Protein
338322	NLRP10	Protein
171392	ZNF675	Protein
3554	IL1R1	Protein
4790	NFKB1	Protein
4860	PNP	Seed
5443	POMC	Seed
80724	ACAD10	Seed
3553	IL1B	Seed
1380	CR2	Seed
55709	KBTBD4	Seed
54875	CNTLN	Seed
4772	NFATC1	Protein
51003	MED31	Protein
5243	ABCB1	Protein
1958	EGR1	Protein
90861	HN1L	Protein
669	BPGM	Protein
29890	RBM15B	Protein
4665	NAB2	Protein
54	ACP5	Protein
1960	EGR3	Protein
57494	RIMKLB	Protein
3175	ONECUT1	Protein
2705	GJB1	Protein
2002	ELK1	Protein
11060	WWP2	Protein
5087	PBX1	Protein
7335	UBE2V1	Protein
6632	SNRPD1	Protein
84993	UBL7	Protein
10980	COPS6	Protein
26043	UBXN7	Protein
27005	USP21	Protein
4738	NEDD8	Protein
197131	UBR1	Protein
10768	AHCYL1	Protein
6817	SULT1A1	Protein
57646	USP28	Protein
10277	UBE4B	Protein
7247	TSN	Protein
5110	PCMT1	Protein
7319	UBE2A	Protein
84675	TRIM55	Protein
221294	NT5DC1	Protein
7265	TTC1	Protein
283237	TTC9C	Protein
9736	USP34	Protein
57159	TRIM54	Protein
64219	PJA1	Protein
10534	SSSCA1	Protein
84676	TRIM63	Protein
9958	USP15	Protein
84196	USP48	Protein
7314	UBB	Protein
55236	UBA6	Protein
7332	UBE2L3	Protein
8078	USP5	Protein
29979	UBQLN1	Protein
2791	GNG11	Seed
3447	IFNA1	Protein
975	CD81	Protein
8519	IFITM1	Protein
718	C3	Protein
930	CD19	Protein
1051	CEBPB	Protein
309	ANXA6	Protein
3516	RBPJ	Protein
7157	TP53	Protein
2200	FBN1	Protein
10516	FBLN5	Protein
9657	IQCB1	Protein
8073	PTP4A2	Seed
10155	TRIM28	Protein
8856	NR1I2	Protein
7376	NR1H2	Protein
1080	CFTR	Protein
26168	SENP3	Protein
5728	PTEN	Protein
100507436	MICA	Seed
53335	BCL11A	Protein
29843	SENP1	Protein
7337	UBE3A	Protein
10664	CTCF	Protein
1382	CRABP2	Protein
6304	SATB1	Protein
8428	STK24	Protein
6613	SUMO2	Protein
3190	HNRNPK	Protein
7276	TTR	Protein
10589	DRAP1	Protein
889	KRIT1	Protein
9094	UNC119	Protein
211	ALAS1	Protein
4343	MOV10	Protein
7841	MOGS	Protein
2335	FN1	Protein
5162	PDHB	Protein
333	APLP1	Protein
7412	VCAM1	Protein
3608	ILF2	Protein
5315	PKM	Protein
2	A2M	Protein
59345	GNB4	Protein
9761	MLEC	Seed
54433	GAR1	Seed
6996	TDG	Protein
7341	SUMO1	Protein
6733	SRPK2	Protein
10293	TRAIP	Protein
23598	PATZ1	Protein
3609	ILF3	Protein
64928	MRPL14	Protein
6133	RPL9	Protein
708	C1QBP	Protein
64969	MRPS5	Protein
6150	MRPL23	Protein
6390	SDHB	Protein
3396	ICT1	Protein
7284	TUFM	Protein
25816	TNFAIP8	Protein
7803	PTP4A1	Protein
26504	CNNM4	Protein
26505	CNNM3	Protein
7392	USF2	Protein
4292	MLH1	Protein
2048	EPHB2	Protein
2339	FNTA	Protein
4609	MYC	Protein
23411	SIRT1	Protein
4277	MICB	Seed
134353	LSM11	Protein
90933	TRIM41	Protein
7884	SLBP	Protein
5499	PPP1CA	Protein
7324	UBE2E1	Protein
4035	LRP1	Protein
6602	SMARCD1	Protein
7178	TPT1	Protein
6597	SMARCA4	Protein
22933	SIRT2	Protein
7874	USP7	Protein
6596	HLTF	Protein
4085	MAD2L1	Protein
6598	SMARCB1	Protein
5347	PLK1	Protein
9759	HDAC4	Protein
51564	HDAC7	Protein
55284	UBE2W	Protein
7325	UBE2E2	Protein
142	PARP1	Protein
3682	ITGAE	Protein
7322	UBE2D2	Protein
23476	BRD4	Protein
5371	PML	Protein
51619	UBE2D4	Protein
9734	HDAC9	Protein
6615	SNAI1	Protein
83461	CDCA3	Protein
5430	POLR2A	Protein
3320	HSP90AA1	Protein
6667	SP1	Protein
672	BRCA1	Protein
6607	SMN1	Protein
50628	GEMIN4	Protein
1736	DKC1	Protein
8487	GEMIN2	Protein
55832	CAND1	Protein
26576	SRPK3	Protein
583	BBS2	Protein
55212	BBS7	Protein
27339	PRPF19	Protein
90410	IFT20	Protein
23433	RHOQ	Protein
585	BBS4	Protein
55770	EXOC2	Protein
84062	DTNBP1	Protein
64400	AKTIP	Protein
2904	GRIN2B	Protein
10640	EXOC5	Protein
79036	KXD1	Protein
79882	ZC3H14	Protein
11007	CCDC85B	Protein
582	BBS1	Protein
60412	EXOC4	Protein
83878	USHBP1	Protein
8626	TP63	Protein
8738	CRADD	Protein
6829	SUPT5H	Protein
406	ARNTL	Protein
5352	PLOD2	Protein
51042	ZNF593	Protein
8553	BHLHE40	Protein
9246	UBE2L6	Protein
9146	HGS	Protein
6790	AURKA	Protein
5863	RGL2	Protein
4097	MAFG	Protein
9092	SART1	Protein
7756	ZNF207	Protein
8997	KALRN	Protein
63931	MRPS14	Protein
5201	PFDN1	Protein
23309	SIN3B	Protein
4720	NDUFS2	Protein
23401	FRAT2	Seed
8554	PIAS1	Protein
9025	RNF8	Protein
22911	WDR47	Protein
7753	ZNF202	Protein
9406	ZRANB2	Protein
368	ABCC6	Protein
23564	DDAH2	Protein
30008	EFEMP2	Protein
9134	CCNE2	Protein
2353	FOS	Protein
2688	GH1	Protein
3106	HLA-B	Protein
3861	KRT14	Protein
2099	ESR1	Protein
7448	VTN	Protein
7083	TK1	Protein
1114	CHGB	Protein
351	APP	Protein
250	ALPP	Protein
3725	JUN	Protein
3875	KRT18	Protein
3856	KRT8	Protein
5241	PGR	Protein
2208	FCER2	Protein
2821	GPI	Protein
4869	NPM1	Protein
3945	LDHB	Protein
203068	TUBB	Protein
3326	HSP90AB1	Protein
7431	VIM	Protein
3880	KRT19	Protein
3015	H2AFZ	Protein
367	AR	Protein
7067	THRA	Protein
2035	EPB41	Protein
7150	TOP1	Protein
6722	SRF	Protein
6498	SKIL	Protein
87	ACTN1	Protein
3852	KRT5	Protein
5987	TRIM27	Protein
5320	PLA2G2A	Protein
3728	JUP	Protein
2006	ELN	Protein
2784	GNB3	Protein
7562	ZNF708	Protein
1378	CR1	Protein
467	ATF3	Protein
1459	CSNK2A2	Protein
310	ANXA7	Protein
6908	TBP	Protein
2091	FBL	Protein
7317	UBA1	Protein
3741	KCNA5	Protein
6421	SFPQ	Protein
6672	SP100	Protein
7528	YY1	Protein
4792	NFKBIA	Protein
5725	PTBP1	Protein
1937	EEF1G	Protein
6117	RPA1	Protein
328	APEX1	Protein
5933	RBL1	Protein
834	CASP1	Protein
3799	KIF5B	Protein
6470	SHMT1	Protein
88	ACTN2	Protein
2521	FUS	Protein
55553	SOX6	Protein
1026	CDKN1A	Protein
5997	RGS2	Protein
3172	HNF4A	Protein
4159	MC3R	Protein
6772	STAT1	Protein
5905	RANGAP1	Protein
6157	RPL27A	Protein
10413	YAP1	Protein
5909	RAP1GAP	Protein
2342	FNTB	Protein
5903	RANBP2	Protein
6878	TAF6	Protein
8833	GMPS	Protein
9781	RNF144A	Protein
6097	RORC	Protein
3054	HCFC1	Protein
7321	UBE2D1	Protein
2957	GTF2A1	Protein
7690	ZNF131	Protein
5876	RABGGTB	Protein
641	BLM	Protein
1434	CSE1L	Protein
859	CAV3	Protein
7323	UBE2D3	Protein
3093	UBE2K	Protein
6217	RPS16	Protein
7328	UBE2H	Protein
6191	RPS4X	Protein
5861	RAB1A	Protein
5901	RAN	Protein
2782	GNB1	Protein
6132	RPL8	Protein
6233	RPS27A	Protein
6638	SNRPN	Protein
70	ACTC1	Protein
331	XIAP	Protein
2959	GTF2B	Protein
3297	HSF1	Protein
4157	MC1R	Protein
6900	CNTN2	Protein
3024	HIST1H1A	Protein
6142	RPL18A	Protein
7088	TLE1	Protein
7644	ZNF91	Protein
1746	DLX2	Protein
5900	RALGDS	Protein
10036	CHAF1A	Protein
4507	MTAP	Protein
4356	MPP3	Protein
3065	HDAC1	Protein
8454	CUL1	Protein
7159	TP53BP2	Protein
9667	SAFB2	Protein
9641	IKBKE	Protein
9656	MDC1	Protein
9100	USP10	Protein
23193	GANAB	Protein
3835	KIF22	Protein
56970	ATXN7L3	Protein
10714	POLD3	Protein
4841	NONO	Protein
6294	SAFB	Protein
10262	SF3B4	Protein
8175	SF3A2	Protein
4086	SMAD1	Protein
7700	ZNF141	Protein
7791	ZYX	Protein
4780	NFE2L2	Protein
5711	PSMD5	Protein
6606	SMN1	Protein
7867	MAPKAPK3	Protein
27338	UBE2S	Protein
8338	HIST2H2AC	Protein
8349	HIST2H2BE	Protein
7360	UGP2	Protein
9296	ATP6V1F	Protein
91694	LONRF1	Protein
10713	USP39	Protein
80775	TMEM177	Protein
392509	ARL13A	Protein
84060	RBM48	Protein
55791	LRIF1	Protein
55183	RIF1	Protein
56254	RNF20	Protein
10208	USPL1	Protein
285855	RPL7L1	Protein
114990	VASN	Protein
55596	ZCCHC8	Protein
55729	ATF7IP	Protein
54778	RNF111	Protein
7846	TUBA1A	Protein
57532	NUFIP2	Protein
255488	RNF144B	Protein
79947	DHDDS	Protein
378108	TRIM74	Protein
11325	DDX42	Protein
1840	DTX1	Protein
9666	DZIP3	Protein
10523	CHERP	Protein
55293	UEVLD	Protein
51588	PIAS4	Protein
9921	RNF10	Protein
196403	DTX3	Protein
84901	NFATC2IP	Protein
170959	ZNF431	Protein
55576	STAB2	Protein
84816	RTN4IP1	Protein
199713	NLRP7	Protein
9663	LPIN2	Seed
1741	DLG3	Protein
10524	KAT5	Protein
8239	USP9X	Protein
84967	LSM10	Protein
10477	UBE2E3	Protein
30011	SH3KBP1	Protein
54941	RNF125	Protein
9212	AURKB	Protein
84936	ZFYVE19	Protein
5514	PPP1R10	Protein
988	CDC5L	Protein
6045	RNF2	Protein
10574	CCT7	Protein
51150	SDF4	Protein
55658	RNF126	Protein
51533	PHF7	Protein
114088	TRIM9	Protein
85451	UNK	Protein
60492	CCDC90B	Protein
58190	CTDSP1	Seed
81570	CLPB	Protein
26276	VPS33B	Protein
28996	HIPK2	Protein
64844	MARCHF7	Protein
64750	SMURF2	Protein
59343	SENP2	Protein
10011	SRA1	Protein
29089	UBE2T	Protein
27185	DISC1	Protein
55651	NHP2	Protein
55621	TRMT1	Protein
51529	ANAPC11	Protein
7767	ZNF224	Protein
57645	POGK	Protein
10055	SAE1	Protein
9616	RNF7	Protein
2550	GABBR1	Protein
10054	UBA2	Protein
6942	TCF20	Protein
7227	TRPS1	Protein
11218	DDX20	Protein
29761	USP25	Protein
23186	RCOR1	Protein
11244	ZHX1	Protein
23624	CBLC	Protein
11124	FAF1	Protein
23087	TRIM35	Protein
5036	PA2G4	Protein
23443	SLC35A3	Seed
51421	AMOTL2	Protein
10868	USP20	Protein
6880	TAF9	Protein
23612	PHLDA3	Protein
51377	UCHL5	Protein
29925	GMPPB	Protein
51380	CSAD	Protein
29968	PSAT1	Protein
10564	ARFGEF2	Protein
8517	IKBKG	Protein
