## Supplementary material for "Marker genes of incident type 1 diabetes in peripheral blood mononuclear cells of children: A machine learning strategy for large-p, small-n scenarios": S14 Table

### Sheet: CENTISCAPE_1
bel.function	Betweenness unDir	Bridging unDir	Centroid unDir	Closeness unDir	Degree unDir	Eccentricity unDir	EigenVector unDir	isExcludedFromPaths	isInPath	name	Radiality unDir	selected	shared name	Stress unDir
	95.9111	8.88159	-14	0.00961538	9	0.2	0.113952	FALSE	FALSE	MLEC	5.83333	FALSE	MLEC	368
	98.9	13.3224	-40	0.0075188	5	0.166667	0.0540116	FALSE	FALSE	EXOC7	5.22917	FALSE	EXOC7	380
	102.274	4.47777	-7	0.0104167	15	0.25	0.253792	FALSE	FALSE	NR1D2	6	FALSE	NR1D2	404
	131.438	3.85515	-7	0.0104167	17	0.25	0.260124	FALSE	FALSE	CSDE1	6	FALSE	CSDE1	532
	0	0	-47	0.00555556	1	0.142857	0.00591924	FALSE	FALSE	POMC	4.25	TRUE	POMC	0
	217.049	3.5002	4	0.011236	23	0.25	0.343514	FALSE	FALSE	UCHL3	6.14583	FALSE	UCHL3	904
	342.601	4.68777	-6	0.0105263	18	0.2	0.226359	FALSE	FALSE	RNF4	6.02083	FALSE	RNF4	1198
	88.3533	6.71509	-9	0.0102041	11	0.2	0.186913	FALSE	FALSE	RAP1B	5.95833	FALSE	RAP1B	394
	57.7385	5.57336	-12	0.00980392	11	0.25	0.146744	FALSE	FALSE	R3HDM1	5.875	FALSE	R3HDM1	258
	6.75808	4.8794	-31	0.00833333	4	0.25	0.09013	FALSE	FALSE	EIF2S2	5.5	FALSE	EIF2S2	32
	67.4007	7.55179	-19	0.00925926	9	0.2	0.181238	FALSE	FALSE	TPBG	5.75	FALSE	TPBG	290
	133.4	10.9516	-4	0.0107527	11	0.25	0.179786	FALSE	FALSE	CDV3	6.0625	FALSE	CDV3	574
	44.6331	3.7167	-15	0.00961538	12	0.2	0.212142	FALSE	FALSE	PTP4A2	5.83333	FALSE	PTP4A2	222
	96.9162	10.2121	-9	0.0102041	10	0.25	0.221891	FALSE	FALSE	GTF2H3	5.95833	FALSE	GTF2H3	420
	151.889	5.09724	-8	0.0103093	16	0.25	0.258865	FALSE	FALSE	IMP3	5.97917	FALSE	IMP3	558
	29.1791	11.4286	-31	0.00833333	5	0.2	0.109414	FALSE	FALSE	H3-3B	5.5	FALSE	H3-3B	152
	59.5685	5.66383	-4	0.0107527	12	0.25	0.281385	FALSE	FALSE	SUMO1	6.0625	FALSE	SUMO1	360
	124.136	7.57314	-14	0.00961538	11	0.2	0.13307	FALSE	FALSE	CTDSP2	5.83333	FALSE	CTDSP2	456
	323.106	16.0095	-8	0.0103093	13	0.25	0.193387	FALSE	FALSE	SP3	5.97917	FALSE	SP3	1138
	120.753	11.2956	-10	0.01	10	0.25	0.136083	FALSE	FALSE	H1-0	5.91667	FALSE	H1-0	462
	255.441	8.66512	-4	0.0107527	16	0.2	0.263557	FALSE	FALSE	CUL2	6.0625	FALSE	CUL2	978
	39.5169	8.36682	-22	0.00884956	6	0.2	0.101491	FALSE	FALSE	RFTN1	5.64583	FALSE	RFTN1	152
	36.6874	8.94733	-25	0.00847458	5	0.166667	0.08992	FALSE	FALSE	RB1	5.54167	FALSE	RB1	138
	27.4727	4.0368	-26	0.00775194	7	0.2	0.032951	FALSE	FALSE	MICA	5.3125	FALSE	MICA	72
	54.6221	4.55714	-22	0.00847458	9	0.2	0.0667932	FALSE	FALSE	MICB	5.54167	FALSE	MICB	202
	27.9522	5.64668	-16	0.00952381	8	0.2	0.143004	FALSE	FALSE	CHFR	5.8125	FALSE	CHFR	188
	94	20.8889	-45	0.00568182	3	0.166667	0.00356763	FALSE	FALSE	IL1B	4.33333	FALSE	IL1B	288
	186.082	54.4289	-34	0.00763359	4	0.2	0.0321628	FALSE	FALSE	EGR2	5.27083	FALSE	EGR2	580
	41.4922	6.29083	-22	0.00900901	8	0.2	0.132398	FALSE	FALSE	MRPS10	5.6875	FALSE	MRPS10	148
	9.4	1.54109	-29	0.00793651	7	0.2	0.0510997	FALSE	FALSE	FRAT1	5.375	FALSE	FRAT1	42
	26.3348	12.4384	-30	0.00787402	4	0.2	0.0358631	FALSE	FALSE	CRYL1	5.35417	FALSE	CRYL1	92
	21.6529	3.10326	-22	0.00900901	8	0.2	0.128586	FALSE	FALSE	GAR1	5.6875	FALSE	GAR1	126
	4.86162	6.3653	-33	0.00819672	3	0.25	0.0649587	FALSE	FALSE	MTAP	5.45833	FALSE	MTAP	20
	54.4056	5.81996	-16	0.00952381	10	0.2	0.152696	FALSE	FALSE	SUMO3	5.8125	FALSE	SUMO3	236
	1.125	1.80804	-41	0.00684932	2	0.166667	0.0297168	FALSE	FALSE	GNG11	4.95833	FALSE	GNG11	4
	30.9151	5.11377	-27	0.008	6	0.2	0.049804	FALSE	FALSE	LPIN2	5.39583	FALSE	LPIN2	116
	25.3812	7.2675	-27	0.00833333	5	0.2	0.0685743	FALSE	FALSE	SLC35A3	5.5	FALSE	SLC35A3	116
	132.481	10.6436	-18	0.00925926	9	0.25	0.0965226	FALSE	FALSE	PNP	5.75	FALSE	PNP	444
	6.52876	6.39552	-33	0.00769231	3	0.2	0.0468121	FALSE	FALSE	CR2	5.29167	FALSE	CR2	20
	35.4522	3.95626	-17	0.00909091	9	0.2	0.100939	FALSE	FALSE	FRAT2	5.70833	FALSE	FRAT2	176
	15.4157	6.46813	-35	0.0078125	4	0.166667	0.0411723	FALSE	FALSE	ETNK1	5.33333	FALSE	ETNK1	58
	0	0	-47	0.0044843	1	0.142857	0.000390984	FALSE	FALSE	CNTLN	3.35417	TRUE	CNTLN	0
	8.02778	2.15129	-35	0.00775194	5	0.2	0.076215	FALSE	FALSE	MRPL48	5.3125	FALSE	MRPL48	32
	10.6577	4.42652	-35	0.00757576	4	0.25	0.044056	FALSE	FALSE	RPS20	5.25	FALSE	RPS20	34
	18.6977	2.94663	-29	0.00787402	6	0.2	0.0435555	FALSE	FALSE	ACAD10	5.35417	FALSE	ACAD10	66
	16.9262	5.40546	-29	0.00763359	5	0.166667	0.0373031	FALSE	FALSE	CTDSP1	5.27083	FALSE	CTDSP1	46
	0	0	-47	0.00704225	1	0.166667	0.0248072	FALSE	FALSE	ZNF473	5.04167	TRUE	ZNF473	0
	0	0	-47	0.00704225	1	0.166667	0.0248072	FALSE	FALSE	LOX	5.04167	TRUE	LOX	0
	2.46667	10.7829	-29	0.00813008	2	0.2	0.0533147	FALSE	FALSE	NUP188	5.4375	FALSE	NUP188	18

### Sheet: CENTISCAPE_2
Edge Betweenness unDir	interaction	isInPath	name	Network	Network group	selected	shared interaction	shared name	Weight
0	interacts with	FALSE	MLEC (interacts with) EXOC7	Ross-Perou-2001	Co-expression	TRUE	interacts with	MLEC (interacts with) EXOC7	0.0178208
76	interacts with	FALSE	NR1D2 (interacts with) CSDE1	Ross-Perou-2001	Co-expression	TRUE	interacts with	NR1D2 (interacts with) CSDE1	0.0179858
358	interacts with	FALSE	POMC (interacts with) EXOC7	Ross-Perou-2001	Co-expression	TRUE	interacts with	POMC (interacts with) EXOC7	0.015598
52	interacts with	FALSE	UCHL3 (interacts with) CSDE1	Ross-Perou-2001	Co-expression	TRUE	interacts with	UCHL3 (interacts with) CSDE1	0.0132383
82	interacts with	FALSE	UCHL3 (interacts with) NR1D2	Ross-Perou-2001	Co-expression	TRUE	interacts with	UCHL3 (interacts with) NR1D2	0.0129132
108	interacts with	FALSE	RNF4 (interacts with) RAP1B	Ross-Perou-2001	Co-expression	TRUE	interacts with	RNF4 (interacts with) RAP1B	0.0215955
0	interacts with	FALSE	R3HDM1 (interacts with) CSDE1	Ross-Perou-2001	Co-expression	TRUE	interacts with	R3HDM1 (interacts with) CSDE1	0.0174829
0	interacts with	FALSE	R3HDM1 (interacts with) MLEC	Ross-Perou-2001	Co-expression	TRUE	interacts with	R3HDM1 (interacts with) MLEC	0.0211333
0	interacts with	FALSE	R3HDM1 (interacts with) NR1D2	Ross-Perou-2001	Co-expression	TRUE	interacts with	R3HDM1 (interacts with) NR1D2	0.0182907
96	interacts with	FALSE	EIF2S2 (interacts with) NR1D2	Ross-Perou-2001	Co-expression	TRUE	interacts with	EIF2S2 (interacts with) NR1D2	0.0135041
0	interacts with	FALSE	TPBG (interacts with) CSDE1	Ross-Perou-2001	Co-expression	TRUE	interacts with	TPBG (interacts with) CSDE1	0.019633
102	interacts with	FALSE	TPBG (interacts with) NR1D2	Ross-Perou-2001	Co-expression	TRUE	interacts with	TPBG (interacts with) NR1D2	0.020504
116	interacts with	FALSE	TPBG (interacts with) UCHL3	Ross-Perou-2001	Co-expression	TRUE	interacts with	TPBG (interacts with) UCHL3	0.0134129
96	interacts with	FALSE	CDV3 (interacts with) PTP4A2	Ross-Perou-2001	Co-expression	TRUE	interacts with	CDV3 (interacts with) PTP4A2	0.0186727
76	interacts with	FALSE	CDV3 (interacts with) RAP1B	Ross-Perou-2001	Co-expression	TRUE	interacts with	CDV3 (interacts with) RAP1B	0.0243191
154	interacts with	FALSE	GTF2H3 (interacts with) MLEC	Ross-Perou-2001	Co-expression	TRUE	interacts with	GTF2H3 (interacts with) MLEC	0.0215119
98	interacts with	FALSE	GTF2H3 (interacts with) NR1D2	Ross-Perou-2001	Co-expression	TRUE	interacts with	GTF2H3 (interacts with) NR1D2	0.0230487
0	interacts with	FALSE	IMP3 (interacts with) CSDE1	Ross-Perou-2001	Co-expression	TRUE	interacts with	IMP3 (interacts with) CSDE1	0.012372
66	interacts with	FALSE	IMP3 (interacts with) NR1D2	Ross-Perou-2001	Co-expression	TRUE	interacts with	IMP3 (interacts with) NR1D2	0.0147316
96	interacts with	FALSE	IMP3 (interacts with) UCHL3	Ross-Perou-2001	Co-expression	TRUE	interacts with	IMP3 (interacts with) UCHL3	0.012554
0	interacts with	FALSE	IMP3 (interacts with) TPBG	Ross-Perou-2001	Co-expression	TRUE	interacts with	IMP3 (interacts with) TPBG	0.0135993
172	interacts with	FALSE	H3-3B (interacts with) EXOC7	Ross-Perou-2001	Co-expression	TRUE	interacts with	H3-3B (interacts with) EXOC7	0.0131815
148	interacts with	FALSE	H3-3B (interacts with) CSDE1	Ross-Perou-2001	Co-expression	TRUE	interacts with	H3-3B (interacts with) CSDE1	0.0136372
198	interacts with	FALSE	H3-3B (interacts with) UCHL3	Ross-Perou-2001	Co-expression	TRUE	interacts with	H3-3B (interacts with) UCHL3	0.0110368
40	interacts with	FALSE	SUMO1 (interacts with) CSDE1	Ross-Perou-2001	Co-expression	TRUE	interacts with	SUMO1 (interacts with) CSDE1	0.0145753
54	interacts with	FALSE	SUMO1 (interacts with) NR1D2	Ross-Perou-2001	Co-expression	TRUE	interacts with	SUMO1 (interacts with) NR1D2	0.0171963
34	interacts with	FALSE	SUMO1 (interacts with) UCHL3	Ross-Perou-2001	Co-expression	TRUE	interacts with	SUMO1 (interacts with) UCHL3	0.0151502
60	interacts with	FALSE	SUMO1 (interacts with) TPBG	Ross-Perou-2001	Co-expression	TRUE	interacts with	SUMO1 (interacts with) TPBG	0.0199615
50	interacts with	FALSE	SUMO1 (interacts with) GTF2H3	Ross-Perou-2001	Co-expression	TRUE	interacts with	SUMO1 (interacts with) GTF2H3	0.0157406
72	interacts with	FALSE	SUMO1 (interacts with) IMP3	Ross-Perou-2001	Co-expression	TRUE	interacts with	SUMO1 (interacts with) IMP3	0.0124317
128	interacts with	FALSE	CTDSP2 (interacts with) RAP1B	Ross-Perou-2001	Co-expression	TRUE	interacts with	CTDSP2 (interacts with) RAP1B	0.0230897
196	interacts with	FALSE	CTDSP2 (interacts with) RNF4	Ross-Perou-2001	Co-expression	TRUE	interacts with	CTDSP2 (interacts with) RNF4	0.0188185
0	interacts with	FALSE	SP3 (interacts with) CSDE1	Ross-Perou-2001	Co-expression	TRUE	interacts with	SP3 (interacts with) CSDE1	0.0138279
0	interacts with	FALSE	SP3 (interacts with) NR1D2	Ross-Perou-2001	Co-expression	TRUE	interacts with	SP3 (interacts with) NR1D2	0.0155355
290	interacts with	FALSE	SP3 (interacts with) UCHL3	Ross-Perou-2001	Co-expression	TRUE	interacts with	SP3 (interacts with) UCHL3	0.0128618
184	interacts with	FALSE	SP3 (interacts with) R3HDM1	Ross-Perou-2001	Co-expression	TRUE	interacts with	SP3 (interacts with) R3HDM1	0.0172976
0	interacts with	FALSE	H1-0 (interacts with) NR1D2	Ross-Perou-2001	Co-expression	TRUE	interacts with	H1-0 (interacts with) NR1D2	0.018975
64	interacts with	FALSE	CUL2 (interacts with) MLEC	Ross-Perou-2001	Co-expression	TRUE	interacts with	CUL2 (interacts with) MLEC	0.0252035
0	interacts with	FALSE	CUL2 (interacts with) R3HDM1	Ross-Perou-2001	Co-expression	TRUE	interacts with	CUL2 (interacts with) R3HDM1	0.0192736
128	interacts with	FALSE	CUL2 (interacts with) GTF2H3	Ross-Perou-2001	Co-expression	TRUE	interacts with	CUL2 (interacts with) GTF2H3	0.0221163
92	interacts with	FALSE	RFTN1 (interacts with) NR1D2	Ross-Perou-2001	Co-expression	TRUE	interacts with	RFTN1 (interacts with) NR1D2	0.0186157
84	interacts with	FALSE	RFTN1 (interacts with) IMP3	Ross-Perou-2001	Co-expression	TRUE	interacts with	RFTN1 (interacts with) IMP3	0.0133232
68	interacts with	FALSE	RB1 (interacts with) MLEC	Ross-Perou-2001	Co-expression	TRUE	interacts with	RB1 (interacts with) MLEC	0.0232622
154	interacts with	FALSE	RB1 (interacts with) CUL2	Ross-Perou-2001	Co-expression	TRUE	interacts with	RB1 (interacts with) CUL2	0.0184452
0	interacts with	FALSE	MICA (interacts with) MICB	Innocenti-Brown-2011	Co-expression	TRUE	interacts with	MICA (interacts with) MICB	0.0336326
78	interacts with	FALSE	PTP4A2 (interacts with) CHFR	Innocenti-Brown-2011	Co-expression	TRUE	interacts with	PTP4A2 (interacts with) CHFR	0.00974155
0	interacts with	FALSE	PTP4A2 (interacts with) CSDE1	Innocenti-Brown-2011	Co-expression	TRUE	interacts with	PTP4A2 (interacts with) CSDE1	0.0162572
0	interacts with	FALSE	IL1B (interacts with) EGR2	Innocenti-Brown-2011	Co-expression	TRUE	interacts with	IL1B (interacts with) EGR2	0.00807986
0	interacts with	FALSE	UCHL3 (interacts with) MRPS10	Innocenti-Brown-2011	Co-expression	TRUE	interacts with	UCHL3 (interacts with) MRPS10	0.00995021
44	interacts with	FALSE	FRAT1 (interacts with) CRYL1	Innocenti-Brown-2011	Co-expression	TRUE	interacts with	FRAT1 (interacts with) CRYL1	0.00489173
56	interacts with	FALSE	R3HDM1 (interacts with) CSDE1	Innocenti-Brown-2011	Co-expression	TRUE	interacts with	R3HDM1 (interacts with) CSDE1	0.0169542
106	interacts with	FALSE	CDV3 (interacts with) GAR1	Innocenti-Brown-2011	Co-expression	TRUE	interacts with	CDV3 (interacts with) GAR1	0.00966323
56	interacts with	FALSE	GTF2H3 (interacts with) MRPS10	Innocenti-Brown-2011	Co-expression	TRUE	interacts with	GTF2H3 (interacts with) MRPS10	0.0173044
76	interacts with	FALSE	GTF2H3 (interacts with) UCHL3	Innocenti-Brown-2011	Co-expression	TRUE	interacts with	GTF2H3 (interacts with) UCHL3	0.00705313
76	interacts with	FALSE	H3-3B (interacts with) GAR1	Innocenti-Brown-2011	Co-expression	TRUE	interacts with	H3-3B (interacts with) GAR1	0.00753769
144	interacts with	FALSE	MTAP (interacts with) UCHL3	Innocenti-Brown-2011	Co-expression	TRUE	interacts with	MTAP (interacts with) UCHL3	0.00927189
96	interacts with	FALSE	SP3 (interacts with) NR1D2	Innocenti-Brown-2011	Co-expression	TRUE	interacts with	SP3 (interacts with) NR1D2	0.0243085
80	interacts with	FALSE	H1-0 (interacts with) CHFR	Innocenti-Brown-2011	Co-expression	TRUE	interacts with	H1-0 (interacts with) CHFR	0.0145105
0	interacts with	FALSE	CUL2 (interacts with) MRPS10	Innocenti-Brown-2011	Co-expression	TRUE	interacts with	CUL2 (interacts with) MRPS10	0.00430073
94	interacts with	FALSE	CUL2 (interacts with) SUMO3	Innocenti-Brown-2011	Co-expression	TRUE	interacts with	CUL2 (interacts with) SUMO3	0.0037925
176	interacts with	FALSE	CUL2 (interacts with) CSDE1	Innocenti-Brown-2011	Co-expression	TRUE	interacts with	CUL2 (interacts with) CSDE1	0.00636536
74	interacts with	FALSE	CUL2 (interacts with) PTP4A2	Innocenti-Brown-2011	Co-expression	TRUE	interacts with	CUL2 (interacts with) PTP4A2	0.00305847
218	interacts with	FALSE	CUL2 (interacts with) RNF4	Innocenti-Brown-2011	Co-expression	TRUE	interacts with	CUL2 (interacts with) RNF4	0.00300301
138	interacts with	FALSE	CUL2 (interacts with) R3HDM1	Innocenti-Brown-2011	Co-expression	TRUE	interacts with	CUL2 (interacts with) R3HDM1	0.00346018
118	interacts with	FALSE	RFTN1 (interacts with) MICA	Innocenti-Brown-2011	Co-expression	TRUE	interacts with	RFTN1 (interacts with) MICA	0.0336959
96	interacts with	FALSE	RFTN1 (interacts with) R3HDM1	Innocenti-Brown-2011	Co-expression	TRUE	interacts with	RFTN1 (interacts with) R3HDM1	0.017093
130	interacts with	FALSE	RB1 (interacts with) GNG11	Innocenti-Brown-2011	Co-expression	TRUE	interacts with	RB1 (interacts with) GNG11	0.00994378
148	interacts with	FALSE	RB1 (interacts with) RAP1B	Innocenti-Brown-2011	Co-expression	TRUE	interacts with	RB1 (interacts with) RAP1B	0.0242031
64	interacts with	FALSE	LPIN2 (interacts with) SLC35A3	Dobbin-Giordano-2005	Co-expression	TRUE	interacts with	LPIN2 (interacts with) SLC35A3	0.0216609
114	interacts with	FALSE	LPIN2 (interacts with) CRYL1	Dobbin-Giordano-2005	Co-expression	TRUE	interacts with	LPIN2 (interacts with) CRYL1	0.0154924
0	interacts with	FALSE	UCHL3 (interacts with) PTP4A2	Dobbin-Giordano-2005	Co-expression	TRUE	interacts with	UCHL3 (interacts with) PTP4A2	0.0216515
0	interacts with	FALSE	RNF4 (interacts with) SUMO3	Dobbin-Giordano-2005	Co-expression	TRUE	interacts with	RNF4 (interacts with) SUMO3	0.0152402
0	interacts with	FALSE	CDV3 (interacts with) PNP	Dobbin-Giordano-2005	Co-expression	TRUE	interacts with	CDV3 (interacts with) PNP	0.0182422
188	interacts with	FALSE	IMP3 (interacts with) CR2	Dobbin-Giordano-2005	Co-expression	TRUE	interacts with	IMP3 (interacts with) CR2	0.00824776
0	interacts with	FALSE	IMP3 (interacts with) PNP	Dobbin-Giordano-2005	Co-expression	TRUE	interacts with	IMP3 (interacts with) PNP	0.0192931
76	interacts with	FALSE	CTDSP2 (interacts with) SLC35A3	Dobbin-Giordano-2005	Co-expression	TRUE	interacts with	CTDSP2 (interacts with) SLC35A3	0.015617
122	interacts with	FALSE	CUL2 (interacts with) MRPS10	Dobbin-Giordano-2005	Co-expression	TRUE	interacts with	CUL2 (interacts with) MRPS10	0.00953187
46	interacts with	FALSE	RFTN1 (interacts with) CR2	Dobbin-Giordano-2005	Co-expression	TRUE	interacts with	RFTN1 (interacts with) CR2	0.00556402
0	interacts with	FALSE	MICA (interacts with) MICB	Jiang-de Kok-2017	Co-expression	TRUE	interacts with	MICA (interacts with) MICB	0.0154706
110	interacts with	FALSE	CHFR (interacts with) MICB	Jiang-de Kok-2017	Co-expression	TRUE	interacts with	CHFR (interacts with) MICB	0.0105536
118	interacts with	FALSE	NR1D2 (interacts with) FRAT2	Jiang-de Kok-2017	Co-expression	TRUE	interacts with	NR1D2 (interacts with) FRAT2	0.00637543
0	interacts with	FALSE	RAP1B (interacts with) GAR1	Jiang-de Kok-2017	Co-expression	TRUE	interacts with	RAP1B (interacts with) GAR1	0.00675146
0	interacts with	FALSE	UCHL3 (interacts with) CHFR	Jiang-de Kok-2017	Co-expression	TRUE	interacts with	UCHL3 (interacts with) CHFR	0.00647573
0	interacts with	FALSE	UCHL3 (interacts with) GAR1	Jiang-de Kok-2017	Co-expression	TRUE	interacts with	UCHL3 (interacts with) GAR1	0.00435732
136	interacts with	FALSE	UCHL3 (interacts with) RAP1B	Jiang-de Kok-2017	Co-expression	TRUE	interacts with	UCHL3 (interacts with) RAP1B	0.0129128
68	interacts with	FALSE	R3HDM1 (interacts with) SUMO3	Jiang-de Kok-2017	Co-expression	TRUE	interacts with	R3HDM1 (interacts with) SUMO3	0.0154977
72	interacts with	FALSE	EIF2S2 (interacts with) GAR1	Jiang-de Kok-2017	Co-expression	TRUE	interacts with	EIF2S2 (interacts with) GAR1	0.00662656
136	interacts with	FALSE	EIF2S2 (interacts with) UCHL3	Jiang-de Kok-2017	Co-expression	TRUE	interacts with	EIF2S2 (interacts with) UCHL3	0.0133295
48	interacts with	FALSE	H1-0 (interacts with) FRAT2	Jiang-de Kok-2017	Co-expression	TRUE	interacts with	H1-0 (interacts with) FRAT2	0.0139455
152	interacts with	FALSE	H1-0 (interacts with) NR1D2	Jiang-de Kok-2017	Co-expression	TRUE	interacts with	H1-0 (interacts with) NR1D2	0.00636845
226	interacts with	FALSE	CUL2 (interacts with) ETNK1	Jiang-de Kok-2017	Co-expression	TRUE	interacts with	CUL2 (interacts with) ETNK1	0.0167331
84	interacts with	FALSE	PTP4A2 (interacts with) CSDE1	Chen-Brown-2002	Co-expression	TRUE	interacts with	PTP4A2 (interacts with) CSDE1	0.0119753
84	interacts with	FALSE	RAP1B (interacts with) FRAT2	Chen-Brown-2002	Co-expression	TRUE	interacts with	RAP1B (interacts with) FRAT2	0.0111787
290	interacts with	FALSE	IL1B (interacts with) CNTLN	Chen-Brown-2002	Co-expression	TRUE	interacts with	IL1B (interacts with) CNTLN	0.00410053
0	interacts with	FALSE	UCHL3 (interacts with) PTP4A2	Chen-Brown-2002	Co-expression	TRUE	interacts with	UCHL3 (interacts with) PTP4A2	0.0121073
62	interacts with	FALSE	R3HDM1 (interacts with) NR1D2	Chen-Brown-2002	Co-expression	TRUE	interacts with	R3HDM1 (interacts with) NR1D2	0.0201679
86	interacts with	FALSE	TPBG (interacts with) CSDE1	Chen-Brown-2002	Co-expression	TRUE	interacts with	TPBG (interacts with) CSDE1	0.0109314
0	interacts with	FALSE	MRPL48 (interacts with) RPS20	Chen-Brown-2002	Co-expression	TRUE	interacts with	MRPL48 (interacts with) RPS20	0.0108638
106	interacts with	FALSE	IMP3 (interacts with) RAP1B	Chen-Brown-2002	Co-expression	TRUE	interacts with	IMP3 (interacts with) RAP1B	0.0100425
142	interacts with	FALSE	IMP3 (interacts with) PNP	Chen-Brown-2002	Co-expression	TRUE	interacts with	IMP3 (interacts with) PNP	0.0167459
84	interacts with	FALSE	IMP3 (interacts with) GTF2H3	Chen-Brown-2002	Co-expression	TRUE	interacts with	IMP3 (interacts with) GTF2H3	0.0177098
98	interacts with	FALSE	H3-3B (interacts with) PTP4A2	Chen-Brown-2002	Co-expression	TRUE	interacts with	H3-3B (interacts with) PTP4A2	0.0169845
190	interacts with	FALSE	SP3 (interacts with) CDV3	Chen-Brown-2002	Co-expression	TRUE	interacts with	SP3 (interacts with) CDV3	0.00446711
142	interacts with	FALSE	H1-0 (interacts with) ACAD10	Chen-Brown-2002	Co-expression	TRUE	interacts with	H1-0 (interacts with) ACAD10	0.012155
84	interacts with	FALSE	H1-0 (interacts with) CDV3	Chen-Brown-2002	Co-expression	TRUE	interacts with	H1-0 (interacts with) CDV3	0.00475847
190	interacts with	FALSE	H1-0 (interacts with) SP3	Chen-Brown-2002	Co-expression	TRUE	interacts with	H1-0 (interacts with) SP3	0.00945455
178	interacts with	FALSE	CUL2 (interacts with) UCHL3	Chen-Brown-2002	Co-expression	TRUE	interacts with	CUL2 (interacts with) UCHL3	0.0158164
168	interacts with	FALSE	SUMO3 (interacts with) MICB	Rieger-Chu-2004	Co-expression	TRUE	interacts with	SUMO3 (interacts with) MICB	0.018869
152	interacts with	FALSE	RNF4 (interacts with) FRAT2	Rieger-Chu-2004	Co-expression	TRUE	interacts with	RNF4 (interacts with) FRAT2	0.0151063
144	interacts with	FALSE	R3HDM1 (interacts with) MLEC	Rieger-Chu-2004	Co-expression	TRUE	interacts with	R3HDM1 (interacts with) MLEC	0.00595228
206	interacts with	FALSE	CDV3 (interacts with) RNF4	Rieger-Chu-2004	Co-expression	TRUE	interacts with	CDV3 (interacts with) RNF4	0.0132095
138	interacts with	FALSE	CTDSP2 (interacts with) PTP4A2	Rieger-Chu-2004	Co-expression	TRUE	interacts with	CTDSP2 (interacts with) PTP4A2	0.0123991
102	interacts with	FALSE	RFTN1 (interacts with) RAP1B	Rieger-Chu-2004	Co-expression	TRUE	interacts with	RFTN1 (interacts with) RAP1B	0.0132589
0	interacts with	FALSE	MICA (interacts with) MICB	Wang-Cheung-2015	Co-expression	TRUE	interacts with	MICA (interacts with) MICB	0.0134013
40	interacts with	FALSE	RAP1B (interacts with) CHFR	Wang-Cheung-2015	Co-expression	TRUE	interacts with	RAP1B (interacts with) CHFR	0.015805
164	interacts with	FALSE	UCHL3 (interacts with) CHFR	Wang-Cheung-2015	Co-expression	TRUE	interacts with	UCHL3 (interacts with) CHFR	0.00937399
0	interacts with	FALSE	FRAT1 (interacts with) FRAT2	Wang-Cheung-2015	Co-expression	TRUE	interacts with	FRAT1 (interacts with) FRAT2	0.0159812
202	interacts with	FALSE	GTF2H3 (interacts with) PNP	Wang-Cheung-2015	Co-expression	TRUE	interacts with	GTF2H3 (interacts with) PNP	0.00488847
80	interacts with	FALSE	IMP3 (interacts with) MRPS10	Wang-Cheung-2015	Co-expression	TRUE	interacts with	IMP3 (interacts with) MRPS10	0.0106954
92	interacts with	FALSE	IMP3 (interacts with) TPBG	Wang-Cheung-2015	Co-expression	TRUE	interacts with	IMP3 (interacts with) TPBG	0.0134658
234	interacts with	FALSE	SP3 (interacts with) CRYL1	Wang-Cheung-2015	Co-expression	TRUE	interacts with	SP3 (interacts with) CRYL1	0.00262112
210	interacts with	FALSE	SP3 (interacts with) CSDE1	Wang-Cheung-2015	Co-expression	TRUE	interacts with	SP3 (interacts with) CSDE1	0.00465352
144	interacts with	FALSE	H1-0 (interacts with) LPIN2	Wang-Cheung-2015	Co-expression	TRUE	interacts with	H1-0 (interacts with) LPIN2	0.0227051
96	interacts with	FALSE	CUL2 (interacts with) GAR1	Wang-Cheung-2015	Co-expression	TRUE	interacts with	CUL2 (interacts with) GAR1	0.0144366
184	interacts with	FALSE	MLEC (interacts with) EXOC7	Perou-Botstein-1999	Co-expression	TRUE	interacts with	MLEC (interacts with) EXOC7	0.0126876
122	interacts with	FALSE	IMP3 (interacts with) CDV3	Perou-Botstein-1999	Co-expression	TRUE	interacts with	IMP3 (interacts with) CDV3	0.0154624
98	interacts with	FALSE	H1-0 (interacts with) FRAT1	Perou-Botstein-1999	Co-expression	TRUE	interacts with	H1-0 (interacts with) FRAT1	0.00515624
166	interacts with	FALSE	MLEC (interacts with) CTDSP1	Roth-Zlotnik-2006	Co-expression	TRUE	interacts with	MLEC (interacts with) CTDSP1	0.00571327
576	interacts with	FALSE	IL1B (interacts with) EGR2	Roth-Zlotnik-2006	Co-expression	TRUE	interacts with	IL1B (interacts with) EGR2	0.0291443
0	interacts with	FALSE	FRAT1 (interacts with) FRAT2	Roth-Zlotnik-2006	Co-expression	TRUE	interacts with	FRAT1 (interacts with) FRAT2	0.0244821
86	interacts with	FALSE	ETNK1 (interacts with) SLC35A3	Roth-Zlotnik-2006	Co-expression	TRUE	interacts with	ETNK1 (interacts with) SLC35A3	0.0135345
0	interacts with	FALSE	CTDSP2 (interacts with) CTDSP1	Roth-Zlotnik-2006	Co-expression	TRUE	interacts with	CTDSP2 (interacts with) CTDSP1	0.00881164
90	interacts with	FALSE	CR2 (interacts with) MICB	Wang-Maris-2006	Co-expression	TRUE	interacts with	CR2 (interacts with) MICB	0.00949861
278	interacts with	FALSE	PNP (interacts with) EGR2	Wang-Maris-2006	Co-expression	TRUE	interacts with	PNP (interacts with) EGR2	0.0119623
224	interacts with	FALSE	TPBG (interacts with) GNG11	Wang-Maris-2006	Co-expression	TRUE	interacts with	TPBG (interacts with) GNG11	0.0159591
134	interacts with	FALSE	CDV3 (interacts with) SLC35A3	Wang-Maris-2006	Co-expression	TRUE	interacts with	CDV3 (interacts with) SLC35A3	0.0149248
208	interacts with	FALSE	CDV3 (interacts with) PNP	Wang-Maris-2006	Co-expression	TRUE	interacts with	CDV3 (interacts with) PNP	0.0296095
170	interacts with	FALSE	GTF2H3 (interacts with) SLC35A3	Wang-Maris-2006	Co-expression	TRUE	interacts with	GTF2H3 (interacts with) SLC35A3	0.0115888
138	interacts with	FALSE	CTDSP2 (interacts with) MICB	Wang-Maris-2006	Co-expression	TRUE	interacts with	CTDSP2 (interacts with) MICB	0.00969076
116	interacts with	FALSE	CTDSP2 (interacts with) CDV3	Wang-Maris-2006	Co-expression	TRUE	interacts with	CTDSP2 (interacts with) CDV3	0.0192188
202	interacts with	FALSE	SP3 (interacts with) SUMO1	Wang-Maris-2006	Co-expression	TRUE	interacts with	SP3 (interacts with) SUMO1	0.0119339
104	interacts with	FALSE	FRAT2 (interacts with) MICB	Rosenwald-Staudt-2001	Co-expression	TRUE	interacts with	FRAT2 (interacts with) MICB	0.00901146
64	interacts with	FALSE	GTF2H3 (interacts with) PTP4A2	Rosenwald-Staudt-2001	Co-expression	TRUE	interacts with	GTF2H3 (interacts with) PTP4A2	0.0200234
64	interacts with	FALSE	SUMO1 (interacts with) PTP4A2	Rosenwald-Staudt-2001	Co-expression	TRUE	interacts with	SUMO1 (interacts with) PTP4A2	0.00774518
110	interacts with	FALSE	CUL2 (interacts with) SUMO1	Rosenwald-Staudt-2001	Co-expression	TRUE	interacts with	CUL2 (interacts with) SUMO1	0.00847026
80	interacts with	FALSE	CRYL1 (interacts with) MICA	Arijs-Rutgeerts-2009	Co-expression	TRUE	interacts with	CRYL1 (interacts with) MICA	0.00597863
100	interacts with	FALSE	UCHL3 (interacts with) MRPS10	Arijs-Rutgeerts-2009	Co-expression	TRUE	interacts with	UCHL3 (interacts with) MRPS10	0.00662998
58	interacts with	FALSE	UCHL3 (interacts with) GAR1	Arijs-Rutgeerts-2009	Co-expression	TRUE	interacts with	UCHL3 (interacts with) GAR1	0.00364241
76	interacts with	FALSE	UCHL3 (interacts with) PTP4A2	Arijs-Rutgeerts-2009	Co-expression	TRUE	interacts with	UCHL3 (interacts with) PTP4A2	0.0054702
0	interacts with	FALSE	FRAT1 (interacts with) FRAT2	Arijs-Rutgeerts-2009	Co-expression	TRUE	interacts with	FRAT1 (interacts with) FRAT2	0.00866821
144	interacts with	FALSE	MRPL48 (interacts with) CSDE1	Arijs-Rutgeerts-2009	Co-expression	TRUE	interacts with	MRPL48 (interacts with) CSDE1	0.0117728
96	interacts with	FALSE	IMP3 (interacts with) CSDE1	Arijs-Rutgeerts-2009	Co-expression	TRUE	interacts with	IMP3 (interacts with) CSDE1	0.0145201
146	interacts with	FALSE	IMP3 (interacts with) MRPL48	Arijs-Rutgeerts-2009	Co-expression	TRUE	interacts with	IMP3 (interacts with) MRPL48	0.00775303
50	interacts with	FALSE	CTDSP2 (interacts with) CHFR	Arijs-Rutgeerts-2009	Co-expression	TRUE	interacts with	CTDSP2 (interacts with) CHFR	0.0203672
156	interacts with	FALSE	SP3 (interacts with) FRAT1	Arijs-Rutgeerts-2009	Co-expression	TRUE	interacts with	SP3 (interacts with) FRAT1	0.0111644
146	interacts with	FALSE	PNP (interacts with) MICA	Schadt-Shoemaker-2004	Co-localization	TRUE	interacts with	PNP (interacts with) MICA	0.0102323
312	interacts with	FALSE	RNF4 (interacts with) ZNF473	Kumar-Vertegaal-2017	Physical Interactions	TRUE	interacts with	RNF4 (interacts with) ZNF473	0.0288916
0	interacts with	FALSE	RNF4 (interacts with) SUMO3	Kumar-Vertegaal-2017	Physical Interactions	TRUE	interacts with	RNF4 (interacts with) SUMO3	0.0288916
134	interacts with	FALSE	RNF4 (interacts with) MLEC	Kumar-Vertegaal-2017	Physical Interactions	TRUE	interacts with	RNF4 (interacts with) MLEC	0.0288916
312	interacts with	FALSE	RNF4 (interacts with) LOX	Kumar-Vertegaal-2017	Physical Interactions	TRUE	interacts with	RNF4 (interacts with) LOX	0.0288916
180	interacts with	FALSE	TPBG (interacts with) RNF4	Kumar-Vertegaal-2017	Physical Interactions	TRUE	interacts with	TPBG (interacts with) RNF4	0.0288916
0	interacts with	FALSE	SUMO1 (interacts with) RNF4	Kumar-Vertegaal-2017	Physical Interactions	TRUE	interacts with	SUMO1 (interacts with) RNF4	0.0288916
122	interacts with	FALSE	NUP188 (interacts with) RNF4	Kumar-Vertegaal-2017	Physical Interactions	TRUE	interacts with	NUP188 (interacts with) RNF4	0.0288916
196	interacts with	FALSE	H1-0 (interacts with) RNF4	Kumar-Vertegaal-2017	Physical Interactions	TRUE	interacts with	H1-0 (interacts with) RNF4	0.0288916
148	interacts with	FALSE	RB1 (interacts with) RNF4	Kumar-Vertegaal-2017	Physical Interactions	TRUE	interacts with	RB1 (interacts with) RNF4	0.0288916
0	interacts with	FALSE	UCHL3 (interacts with) SUMO3	Wan-Emili-2015	Physical Interactions	TRUE	interacts with	UCHL3 (interacts with) SUMO3	0.0305832
0	interacts with	FALSE	ETNK1 (interacts with) ACAD10	Wan-Emili-2015	Physical Interactions	TRUE	interacts with	ETNK1 (interacts with) ACAD10	0.631753
120	interacts with	FALSE	NUP188 (interacts with) CSDE1	Wan-Emili-2015	Physical Interactions	TRUE	interacts with	NUP188 (interacts with) CSDE1	0.687831
82	interacts with	FALSE	MTAP (interacts with) SUMO3	Wan-Emili-2015	Physical Interactions	TRUE	interacts with	MTAP (interacts with) SUMO3	0.0332414
88	interacts with	FALSE	RAP1B (interacts with) GAR1	Hein-Mann-2015	Physical Interactions	TRUE	interacts with	RAP1B (interacts with) GAR1	0.0176281
140	interacts with	FALSE	RNF4 (interacts with) SUMO3	BIOGRID-SMALL-SCALE-STUDIES	Physical Interactions	TRUE	interacts with	RNF4 (interacts with) SUMO3	0.0226203
174	interacts with	FALSE	SUMO1 (interacts with) RNF4	BIOGRID-SMALL-SCALE-STUDIES	Physical Interactions	TRUE	interacts with	SUMO1 (interacts with) RNF4	0.00880107
190	interacts with	FALSE	SP3 (interacts with) RPS20	BIOGRID-SMALL-SCALE-STUDIES	Physical Interactions	TRUE	interacts with	SP3 (interacts with) RPS20	0.0651316
102	interacts with	FALSE	UCHL3 (interacts with) SUMO3	I2D-BioGRID-Fly2Human	Predicted	TRUE	interacts with	UCHL3 (interacts with) SUMO3	0.0236872
74	interacts with	FALSE	EIF2S2 (interacts with) PNP	I2D-BioGRID-Fly2Human	Predicted	TRUE	interacts with	EIF2S2 (interacts with) PNP	0.761577
114	interacts with	FALSE	MICA (interacts with) MICB	INTERPRO	Shared protein domains	TRUE	interacts with	MICA (interacts with) MICB	0.0262264
38	interacts with	FALSE	CTDSP1 (interacts with) ACAD10	INTERPRO	Shared protein domains	TRUE	interacts with	CTDSP1 (interacts with) ACAD10	0.00756812
18	interacts with	FALSE	LPIN2 (interacts with) ACAD10	INTERPRO	Shared protein domains	TRUE	interacts with	LPIN2 (interacts with) ACAD10	0.00730373
62	interacts with	FALSE	LPIN2 (interacts with) CTDSP1	INTERPRO	Shared protein domains	TRUE	interacts with	LPIN2 (interacts with) CTDSP1	0.0143846
110	interacts with	FALSE	RNF4 (interacts with) CHFR	INTERPRO	Shared protein domains	TRUE	interacts with	RNF4 (interacts with) CHFR	0.0126034
98	interacts with	FALSE	FRAT1 (interacts with) FRAT2	INTERPRO	Shared protein domains	TRUE	interacts with	FRAT1 (interacts with) FRAT2	1
100	interacts with	FALSE	RPS20 (interacts with) MRPS10	INTERPRO	Shared protein domains	TRUE	interacts with	RPS20 (interacts with) MRPS10	0.499999
54	interacts with	FALSE	MRPL48 (interacts with) MRPS10	INTERPRO	Shared protein domains	TRUE	interacts with	MRPL48 (interacts with) MRPS10	0.500002
50	interacts with	FALSE	MRPL48 (interacts with) RPS20	INTERPRO	Shared protein domains	TRUE	interacts with	MRPL48 (interacts with) RPS20	0.499999
80	interacts with	FALSE	ETNK1 (interacts with) ACAD10	INTERPRO	Shared protein domains	TRUE	interacts with	ETNK1 (interacts with) ACAD10	0.00718674
56	interacts with	FALSE	SUMO1 (interacts with) SUMO3	INTERPRO	Shared protein domains	TRUE	interacts with	SUMO1 (interacts with) SUMO3	0.0364849
108	interacts with	FALSE	CTDSP2 (interacts with) ACAD10	INTERPRO	Shared protein domains	TRUE	interacts with	CTDSP2 (interacts with) ACAD10	0.00756812
120	interacts with	FALSE	CTDSP2 (interacts with) CTDSP1	INTERPRO	Shared protein domains	TRUE	interacts with	CTDSP2 (interacts with) CTDSP1	0.0761954
112	interacts with	FALSE	CTDSP2 (interacts with) LPIN2	INTERPRO	Shared protein domains	TRUE	interacts with	CTDSP2 (interacts with) LPIN2	0.0143846
76	interacts with	FALSE	MTAP (interacts with) PNP	INTERPRO	Shared protein domains	TRUE	interacts with	MTAP (interacts with) PNP	0.46064
596	interacts with	FALSE	SP3 (interacts with) EGR2	INTERPRO	Shared protein domains	TRUE	interacts with	SP3 (interacts with) EGR2	0.00444071
404	interacts with	FALSE	CUL2 (interacts with) EXOC7	INTERPRO	Shared protein domains	TRUE	interacts with	CUL2 (interacts with) EXOC7	0.0403848

### Sheet: CENTISCAPE_3
__Annotations	Average Distance unDir	Betweenness Max value unDir	Betweenness mean value unDir	Betweenness min value unDir	Bridging Max value unDir	Bridging mean value unDir	Bridging min value unDir	Centroid Max value unDir	Centroid mean value unDir	Centroid min value unDir	Closeness Max value unDir	Closeness mean value unDir	Closeness min value unDir	Degree Max value unDir	Degree mean value unDir	Degree min value unDir	Diameter unDir	Eccentricity Max value unDir	Eccentricity mean value unDir	Eccentricity min value unDir	Edge Betweenness Max value unDir	Edge Betweenness mean value unDir	Edge Betweenness min value unDir	EigenVector Max value unDir	EigenVector mean value unDir	EigenVector min value unDir	name	Radiality Max value unDir	Radiality mean value unDir	Radiality min value unDir	selected	shared name	Stress Max value unDir	Stress mean value unDir	Stress min value unDir
	2.47789	342.601	70.9388	0	54.4289	7.42561	0	4	-23.1224	-47	0.011236	0.00869472	0.0044843	23	7.83673	1	7	0.25	0.206511	0.142857	596	105.312	0	0.343514	0.114811	0.000390984	genemania-interactions.txt	6.14583	5.52211	3.35417	TRUE	genemania-interactions.txt	1198	275.388	0
